# Polygenic risk scores associate with asthma phenotypes and proteomic analyses implicate IL1R1 in two family-based studies

**DOI:** 10.64898/2026.06.06.26355045

**Authors:** Sanghun Lee, Matthew Moll, Kevin Mendez, Nicole Prince, Jessica Lasky-Su, Sharon M. Lutz, Scott T. Weiss, Christoph Lange, Rachel S. Kelly, Julian Hecker

## Abstract

Despite its high prevalence and the discovery of hundreds of genetic associations, the genetic determinants and heterogeneous manifestations of asthma remain incompletely understood. Incorporating polygenic risk scores (PRS) into asthma research offers a powerful approach to quantify inherited susceptibility, refine risk profiles, and advance mechanistic understanding of disease development. For this study, we leveraged whole-genome sequencing (WGS) data from two family-based cohorts of childhood asthma - the Genetics of Asthma in Costa Rica Study (GACRS) and the Childhood Asthma Management Program (CAMP) - to examine the transmission profiles of externally derived asthma PRS and their associations with clinical phenotypes in children with asthma. To further elucidate molecular mechanisms, we integrated large-scale external genome-wide association study (GWAS) summary statistics and genetic prediction models of protein abundance in a two-step proteome-wide association study (PWAS) of asthma. Our findings provide robust evidence supporting the validity of externally derived asthma PRS (asthma PRS association p-value *p* = 10^−24^ [GACRS and CAMP trios combined] for the Global Biobank Meta-analysis Initiative [GBMI]) and reveal consistent associations with spirometry measures and atopy markers across both studies, as 13 of 21 traits (62%) were significantly associated with the GBMI-PRS in the meta-analysis after multiple-testing correction. Moreover, the results of the integrative proteomic analysis implicate IL-1 signaling in the etiology of asthma, reinforcing the candidacy of IL1R1 antagonists for drug repurposing.
