## Supplementary Tables for "Polygenic risk scores associate with asthma phenotypes and proteomic analyses implicate IL1R1 in two family-based studies"

### Sheet: Supplementary_table_1
Supplementary Table 1. Description and definitions of clinical phenotypes and traits.
GACRS: The Genetics Epidemiology of Asthma in Costa Rica Study; CAMP: Childhood Asthma Management Program. L(P20): Log10 of PD20 (Provocative Dose in a methacholine challenge test); BD: Bronchodilator; IgE: Immunoglobulin E; FEV1: Forced Expiratory Volume in 1 second; FVC: Forced Vital Capacity; FEF2575: Forced Expiratory Flow between 25% and 75% of Forced Vital Capacity.
Clinical trait	Definition
L(P20) Binary	PC20 greater than 8 mg/ml (CAMP) or PD20 greater than 200 μg (GACRS), yes/no
L(P20)	Methacholine challenge test measuring airway responsiveness. L(P20) is the methacholine concentration for a 20% decrease in FEV1, natural logarithmically transformed in CAMP. L(P20) is the methacholine dose for the same effect, natural logarithmically transformed in GACRS.
Bronchodilator response (yes or no)	FEV1 change pre/post 20% absolute or 12% relative
Hay fever (yes or no)	Presence of hay fever (yes/no)
Hospital admission (yes or no)	(ever) hospital or ER visit due to asthma
Skin prick test (positive numbers)	Number of positive reactions in skin-prick tests
Skin prick test (binary)	Presence of reaction to any allergens in skin-prick tests (yes/no)
IgE (≥150)	Serum IgE concentrations greater than 150 IU/ml (yes/no)
Log10(IgE)	Total serum IgE concentrations in IU/ml, logarithm
Eosinophil counts (≥300)	Blood eosinophil counts equal to or greater than 300 cells/mul (yes/no)
Log10(Eosinophil counts)	Blood eosinophil counts in cells/mul, logarithm
FEV1 (pre-BD)	FEV1 before bronchodilator use
FEV1 (post-BD)	FEV1 after bronchodilator use
FVC (pre-BD)	FVC before bronchodilator use
FVC (post-BD)	FVC after bronchodilator use
FEV1/FVC (pre-BD)	Ratio of FEV1 to FVC before bronchodilator use
FEV1/FVC (post-BD)	Ratio of FEV1 to FVC after bronchodilator use
FEF25-75 (pre-BD)	FEF25-75
FEF25-75 (post-BD)	FEF25-75
FEF25-75/FVC (pre-BD)	Ratio of FEF25-75 to FVC before bronchodilator use
FEF25-75/FVC (post-BD)	Ratio of FEF25-75 to FVC after bronchodilator use

### Sheet: Supplementary_table_2
Supplementary Table 2. Number of genetic variants used in the computation for each PRS and each testing dataset, after quality control.
GACRS: The Genetics Epidemiology of Asthma in Costa Rica Study; CAMP: Childhood Asthma Management Program; GBMI: Global Biobank Meta-analysis Initiative; TAGC: Trans-National Asthma Genetic Consortium; EGP-PRS: polygenic risk score based on epigenomic partitioning as introduced by Stikker et al. (2025).
PRS	GACRS children	GACRS trios	CAMP children	CAMP trios	GACRS + CAMP trios	pre-trained PRS
GBMI	844273	823419	682610	678595	634530	884043
TAGC	515769	504962	434796	433825	422104	563117
EGP-PRS-1	24	23	19	19	19	28
EGP-PRS-2	10	10	10	10	9	12
EGP-PRS-3	9	9	9	9	9	11
EGP-PRS-4	11	11	10	10	10	11
EGP-PRS-5	9	9	9	9	9	9

### Sheet: supplementary_table_3
Supplementary Table 3. Results of the transmission analysis of seven different polygenic risk scores in GACRS and CAMP. All polygenic risk scores were trained on external independent data.
‘Indirect’ effects are described by paternal effects not mediated through offspring genetics. ‘GACRS+CAMP’ denotes the combined dataset. The ‘Meta-analysis’ aggregated the individual GACRS and CAMP results using a fixed-effect approach. GACRS: The Genetics Epidemiology of Asthma in Costa Rica Study; CAMP: Childhood Asthma Management Program; GBMI: Global Biobank Meta-analysis Initiative; TAGC: Tr…
PRS	Test	Effect direction GACRS	p-value GACRS	Effect direction CAMP	p-value CAMP	Effect direction GACRS+CAMP	p-value GACRS+CAMP	pval_meta
GBMI	Main	+	2.14e-16	+	1.34e-11	+	9.99e-25	4.28e-26
GBMI	Indirect	+	1.95e-01	-	6.79e-01	+	5.67e-01	4.02e-01
GBMI	Sex	-	9.90e-01	-	4.85e-01	-	6.96e-01	7.01e-01
GBMI	Mother_Asthma	-	9.38e-02	-	3.22e-01	-	8.11e-02	5.17e-02
GBMI	Father_Asthma	+	1.93e-01	+	9.31e-01	+	2.90e-01	2.53e-01
TAGC_MOLL	Main	+	1.07e-09	+	1.15e-06	+	3.74e-14	9.93e-15
TAGC_MOLL	Indirect	+	2.93e-01	-	2.88e-01	+	5.01e-01	7.48e-01
TAGC_MOLL	Sex	-	7.68e-01	-	4.66e-01	-	3.17e-01	5.36e-01
TAGC_MOLL	Mother_Asthma	-	3.53e-02	+	9.81e-01	-	6.39e-02	6.18e-02
TAGC_MOLL	Father_Asthma	+	3.56e-02	+	3.86e-01	+	9.64e-02	2.36e-02
EGP_1	Main	+	2.25e-02	+	1.84e-01	+	8.27e-03	8.46e-03
EGP_1	Indirect	-	5.88e-01	+	6.55e-01	+	6.78e-01	8.48e-01
EGP_1	Sex	+	9.29e-01	+	9.61e-01	+	8.78e-01	9.19e-01
EGP_1	Mother_Asthma	-	7.82e-01	-	6.80e-01	-	8.08e-01	6.44e-01
EGP_1	Father_Asthma	+	5.88e-01	+	7.12e-01	+	5.12e-01	5.12e-01
EGP_2	Main	+	4.26e-02	+	8.56e-04	+	1.23e-04	6.82e-04
EGP_2	Indirect	+	6.19e-01	+	1.95e-01	+	3.67e-01	2.81e-01
EGP_2	Sex	+	7.41e-01	-	2.20e-01	+	7.51e-01	7.60e-01
EGP_2	Mother_Asthma	-	5.36e-01	+	4.79e-01	-	2.69e-01	8.27e-01
EGP_2	Father_Asthma	-	2.12e-01	+	1.93e-01	+	4.76e-01	6.08e-01
EGP_3	Main	+	3.80e-12	+	6.39e-02	+	2.98e-12	6.22e-12
EGP_3	Indirect	-	7.19e-01	-	8.95e-01	-	7.06e-01	7.06e-01
EGP_3	Sex	-	6.31e-02	-	3.28e-01	-	5.13e-02	3.60e-02
EGP_3	Mother_Asthma	-	6.81e-01	-	6.21e-01	-	4.61e-01	5.39e-01
EGP_3	Father_Asthma	+	1.37e-01	+	9.33e-01	+	1.54e-01	1.88e-01
EGP_4	Main	+	5.87e-01	+	2.74e-01	+	3.51e-01	3.00e-01
EGP_4	Indirect	+	9.29e-01	-	4.49e-01	-	6.64e-01	7.47e-01
EGP_4	Sex	-	4.95e-01	-	8.66e-01	-	6.88e-01	5.01e-01
EGP_4	Mother_Asthma	-	3.80e-01	-	1.55e-01	-	2.89e-01	1.43e-01
EGP_4	Father_Asthma	+	1.93e-01	-	4.84e-01	+	2.70e-01	4.04e-01
EGP_5	Main	+	3.39e-01	+	1.73e-02	+	3.74e-02	3.91e-02
EGP_5	Indirect	+	2.94e-01	-	7.04e-01	+	4.92e-01	4.92e-01
EGP_5	Sex	+	6.60e-01	+	9.43e-01	+	7.33e-01	6.79e-01
EGP_5	Mother_Asthma	-	2.90e-01	+	2.63e-01	-	6.64e-01	6.97e-01
EGP_5	Father_Asthma	+	9.93e-01	+	4.63e-01	+	8.01e-01	7.23e-01

### Sheet: supplementary_table_4
Supplementary Table 4. Additional results of the transmission analysis of seven different polygenic risk scores in combined GACRS and CAMP data. All polygenic risk scores were trained on external independent data.
GACRS: The Genetics Epidemiology of Asthma in Costa Rica Study; CAMP: Childhood Asthma Management Program; GBMI: Global Biobank Meta-analysis Initiative; TAGC: Trans-National Asthma Genetic Consortium; EGP-PRS: polygenic risk score based on epigenomic partitioning as introduced by Stikker et al. (2025).
PRS	Test	p-value
GBMI	Main	9.99e-25
GBMI	race2	9.03e-01
GBMI	race3	1.87e-01
GBMI	race4	7.96e-01
GBMI	GACRS vs CAMP	1.02e-01
TAGC_MOLL	Main	3.74e-14
TAGC_MOLL	race2	1.85e-01
TAGC_MOLL	race3	1.40e-02
TAGC_MOLL	race4	5.21e-02
TAGC_MOLL	GACRS vs CAMP	2.32e-01
EGP_1	Main	8.27e-03
EGP_1	race2	3.18e-01
EGP_1	race3	3.95e-01
EGP_1	race4	2.54e-01
EGP_1	GACRS vs CAMP	9.29e-01
EGP_2	Main	1.23e-04
EGP_2	race2	3.87e-01
EGP_2	race3	2.80e-02
EGP_2	race4	3.61e-01
EGP_2	GACRS vs CAMP	2.26e-02
EGP_3	Main	2.98e-12
EGP_3	race2	3.16e-01
EGP_3	race3	2.33e-02
EGP_3	race4	9.94e-01
EGP_3	GACRS vs CAMP	3.59e-02
EGP_4	Main	3.51e-01
EGP_4	race2	6.84e-01
EGP_4	race3	5.14e-01
EGP_4	race4	6.25e-01
EGP_4	GACRS vs CAMP	4.68e-01
EGP_5	Main	3.74e-02
EGP_5	race2	6.90e-01
EGP_5	race3	1.54e-01
EGP_5	race4	8.60e-01
EGP_5	GACRS vs CAMP	1.28e-01

### Sheet: supplementary_table_5
Supplementary Table 5. Results of the association analysis between the GBMI-PRS and several clinical phenotypes in GACRS and CAMP. The last columns present the results of a fixed-effect meta-analysis. See Supplementary Table 1 for more details about the phenotypes.
GACRS: The Genetics Epidemiology of Asthma in Costa Rica Study; CAMP: Childhood Asthma Management Program; GBMI: Global Biobank Meta-analysis Initiative.
Phenotype	beta GACRS	sd GACRS	p-value GACRS	beta CAMP	sd CAMP	p-value CAMP	beta Meta-analysis	sd Meta-analysis	p-value Meta-analysis
LP20	-7.86e-02	3.84e-02	4.10e-02	-1.44e-01	3.86e-02	2.11e-04	-1.11e-01	2.72e-02	4.52e-05
LP20_binary	-1.21e-01	1.09e-01	2.71e-01	4.86e-03	1.88e-01	9.79e-01	-8.88e-02	9.46e-02	3.48e-01
BDbinary	3.25e-01	9.33e-02	4.99e-04	2.50e-01	9.01e-02	5.48e-03	2.86e-01	6.48e-02	1.00e-05
HayFever	-2.66e-04	6.91e-02	9.97e-01	5.44e-02	1.21e-01	6.53e-01	1.32e-02	6.00e-02	8.26e-01
HOSP	2.23e-01	8.90e-02	1.21e-02	1.36e-01	1.34e-01	3.13e-01	1.97e-01	7.42e-02	8.06e-03
log10ige	1.27e-01	3.12e-02	5.03e-05	1.21e-01	3.75e-02	1.35e-03	1.24e-01	2.40e-02	2.12e-07
IgE150	2.87e-01	7.33e-02	8.93e-05	1.74e-01	8.29e-02	3.60e-02	2.37e-01	5.49e-02	1.53e-05
log10eos	7.03e-02	3.16e-02	2.62e-02	1.66e-01	3.84e-02	1.84e-05	1.09e-01	2.44e-02	8.21e-06
EOS300	2.38e-01	6.98e-02	6.51e-04	2.40e-01	8.25e-02	3.60e-03	2.39e-01	5.33e-02	7.35e-06
SPT_Cont	1.02e-01	3.17e-02	1.33e-03	1.16e-01	3.71e-02	1.78e-03	1.08e-01	2.41e-02	7.29e-06
SPT_Bin	3.29e-01	9.36e-02	4.47e-04	2.21e-01	1.12e-01	4.72e-02	2.84e-01	7.17e-02	7.35e-05
fev1pre	-5.36e-02	1.79e-02	2.79e-03	-5.88e-02	1.95e-02	2.60e-03	-5.60e-02	1.32e-02	2.12e-05
fev1post	-3.10e-02	1.69e-02	6.62e-02	-2.58e-02	1.60e-02	1.08e-01	-2.83e-02	1.16e-02	1.50e-02
fvcpre	-3.41e-02	1.61e-02	3.42e-02	-1.61e-02	1.53e-02	2.94e-01	-2.46e-02	1.11e-02	2.63e-02
fvcpost	-2.41e-02	1.57e-02	1.25e-01	1.55e-03	1.49e-02	9.17e-01	-1.06e-02	1.08e-02	3.28e-01
fev1fvcpre	-6.77e-02	3.12e-02	3.02e-02	-1.22e-01	3.70e-02	1.02e-03	-9.03e-02	2.39e-02	1.54e-04
fev1fvcpost	-3.10e-02	3.13e-02	3.22e-01	-9.84e-02	3.68e-02	7.62e-03	-5.93e-02	2.38e-02	1.28e-02
fef2575pre	-7.67e-02	2.59e-02	3.17e-03	-1.20e-01	3.44e-02	5.06e-04	-9.25e-02	2.07e-02	8.01e-06
fef2575post	-5.23e-02	2.49e-02	3.61e-02	-8.47e-02	3.17e-02	7.75e-03	-6.46e-02	1.96e-02	9.66e-04
fef2575fvcpre	-7.01e-02	3.10e-02	2.41e-02	-1.34e-01	3.79e-02	4.40e-04	-9.57e-02	2.40e-02	6.73e-05
fef2575fvcpost	-4.72e-02	3.12e-02	1.30e-01	-1.01e-01	3.71e-02	6.60e-03	-6.95e-02	2.39e-02	3.57e-03

### Sheet: supplementary_table_6
Supplementary Table 6. Results of the association analysis between the TAGC-PRS and several clinical phenotypes in GACRS and CAMP. See Supplementary Table 1 for more details about the phenotypes. The columns with ‘joint’ represent the results of an analysis that included both the GBMI-PRS and TAGC-PRS.
GACRS: The Genetics Epidemiology of Asthma in Costa Rica Study; CAMP: Childhood Asthma Management Program. GBMI: Global Biobank Meta-analysis Initiative; TAGC: Trans-National Asthma Genetic Consortium.
Phenotype	beta GACRS	sd GACRS	p-value GACRS	p-value GACRS joint	beta CAMP	sd CAMP	p-value CAMP	p-value CAMP joint	beta Meta-analysis	sd Meta-analysis	p-value Meta-analysis	p-value Meta-analysis joint
LP20	-5.69e-02	3.96e-02	1.51e-01	1.00e-01	-1.38e-01	4.38e-02	1.70e-03	2.01e-04	-9.33e-02	2.94e-02	1.48e-03	6.31e-05
LP20_binary	-1.85e-01	1.12e-01	9.98e-02	2.31e-01	-1.54e-01	2.21e-01	4.86e-01	7.36e-01	-1.79e-01	1.00e-01	7.46e-02	2.00e-01
BDbinary	1.66e-01	9.46e-02	7.95e-02	2.17e-03	2.00e-01	1.02e-01	5.14e-02	1.49e-02	1.81e-01	6.95e-02	9.05e-03	4.07e-05
HayFever	9.70e-04	7.06e-02	9.89e-01	1.00e+00	-1.39e-01	1.32e-01	2.95e-01	3.41e-01	-2.99e-02	6.23e-02	6.31e-01	8.00e-01
HOSP	2.56e-01	9.17e-02	5.27e-03	6.83e-03	3.49e-02	1.44e-01	8.09e-01	5.91e-01	1.92e-01	7.73e-02	1.30e-02	9.43e-03
log10ige	9.30e-02	3.20e-02	3.78e-03	9.53e-05	1.12e-01	4.22e-02	8.23e-03	1.98e-03	9.99e-02	2.55e-02	9.06e-05	2.00e-07
IgE150	2.32e-01	7.44e-02	1.84e-03	1.20e-04	1.46e-01	9.29e-02	1.17e-01	8.38e-02	1.98e-01	5.81e-02	6.44e-04	1.85e-05
log10eos	1.15e-01	3.20e-02	3.38e-04	1.09e-03	1.36e-01	4.34e-02	1.88e-03	3.02e-05	1.22e-01	2.58e-02	2.06e-06	2.71e-07
EOS300	2.60e-01	7.12e-02	2.56e-04	1.44e-04	1.34e-01	9.12e-02	1.42e-01	1.39e-02	2.13e-01	5.61e-02	1.53e-04	4.73e-06
SPT_Cont	9.71e-02	3.23e-02	2.75e-03	9.80e-04	2.50e-02	4.20e-02	5.52e-01	5.40e-03	7.03e-02	2.56e-02	6.11e-03	2.58e-05
SPT_Bin	3.49e-01	9.54e-02	2.54e-04	1.13e-04	9.65e-02	1.27e-01	4.47e-01	1.39e-01	2.58e-01	7.62e-02	7.20e-04	6.71e-05
fev1pre	-2.03e-02	1.84e-02	2.70e-01	1.12e-02	-5.08e-02	2.20e-02	2.12e-02	5.28e-03	-3.28e-02	1.41e-02	1.99e-02	9.61e-05
fev1post	-9.92e-03	1.74e-02	5.68e-01	1.82e-01	-1.17e-02	1.81e-02	5.19e-01	2.74e-01	-1.08e-02	1.25e-02	3.90e-01	5.14e-02
fvcpre	-8.45e-03	1.65e-02	6.08e-01	9.88e-02	-2.89e-03	1.73e-02	8.67e-01	5.52e-01	-5.81e-03	1.19e-02	6.26e-01	7.62e-02
fvcpost	-6.23e-03	1.62e-02	7.00e-01	2.99e-01	1.27e-02	1.67e-02	4.47e-01	7.28e-01	2.93e-03	1.16e-02	8.01e-01	4.81e-01
fev1fvcpre	-3.64e-02	3.19e-02	2.55e-01	9.12e-02	-1.11e-01	4.18e-02	8.01e-03	1.57e-03	-6.40e-02	2.54e-02	1.18e-02	4.33e-04
fev1fvcpost	-1.97e-02	3.22e-02	5.40e-01	5.96e-01	-7.94e-02	4.15e-02	5.62e-02	1.89e-02	-4.22e-02	2.55e-02	9.77e-02	3.50e-02
fef2575pre	-3.09e-02	2.66e-02	2.46e-01	1.26e-02	-1.08e-01	3.86e-02	5.14e-03	7.36e-04	-5.59e-02	2.19e-02	1.08e-02	3.37e-05
fef2575post	-9.84e-03	2.57e-02	7.02e-01	9.82e-02	-6.49e-02	3.56e-02	6.91e-02	2.12e-02	-2.87e-02	2.08e-02	1.69e-01	4.33e-03
fef2575fvcpre	-3.16e-02	3.18e-02	3.20e-01	7.78e-02	-1.10e-01	4.25e-02	9.70e-03	9.11e-04	-5.98e-02	2.55e-02	1.88e-02	2.58e-04
fef2575fvcpost	-7.39e-03	3.21e-02	8.18e-01	2.92e-01	-7.06e-02	4.18e-02	9.14e-02	2.05e-02	-3.09e-02	2.54e-02	2.25e-01	1.44e-02

### Sheet: supplementary_table_7
Supplementary Table 7. PWAS results for the 18 proteins with significant PWAS p-value based on the UK Biobank GWAS of childhood-onset asthma, separately tested for association in GACRS and CAMP.
PWAS: Proteome-wide association study. GACRS: The Genetics Epidemiology of Asthma in Costa Rica Study; CAMP: Childhood Asthma Management Program. UKB: UK Biobank.
Protein	CHR	Start	End	NSNP	MODELCV.R2	UKB-PWAS-Z	UKB-PWAS-P	Z_GACRS_CAMP	PVAL_GACRS_CAMP	GACRSCAMP-PWAS-Z	GACRSCAMP-PWAS-Z-PWAS-P
IL6R	1	154405193	154469450	49	0.57	4.90	9.50e-07	1.11	2.67e-01	0.94	3.48e-01
S100A7	1	153457744	153460651	37	0.23	4.70	2.63e-06	-1.25	2.11e-01	-0.94	3.48e-01
IL1R1	2	102064544	102179874	63	0.039	5.48	4.33e-08	3.02	2.50e-03	3.93	8.52e-05
IL1RL2	2	102187006	102240002	59	0.099	-7.60	3.02e-14	-1.45	1.48e-01	-1.67	9.51e-02
IL1RL1	2	102311502	102352037	54	0.3	-7.82	5.10e-15	-0.75	4.51e-01	0.33	7.38e-01
TLR1	4	38790677	38856817	22	0.044	-11.60	4.29e-31	-1.22	2.22e-01	-0.82	4.10e-01
IL7R	5	35852695	35879603	16	0.0081	4.28	1.84e-05	1.31	1.89e-01	1.07	2.85e-01
ATF6B	6	32115264	32128253	86	0.054	7.13	9.70e-13	-0.77	4.41e-01	-0.10	9.16e-01
MICA	6	31399784	31415315	158	0.5	6.97	3.09e-12	0.61	5.45e-01	-0.32	7.48e-01
NCR3	6	31588895	31593006	107	0.11	5.84	5.09e-09	-0.05	9.58e-01	-0.24	8.07e-01
AGER	6	32180968	32184322	17	0.049	-10.48	1.08e-25	-0.76	4.45e-01	-0.38	7.05e-01
MICB	6	31494881	31511124	159	0.36	-5.93	3.04e-09	1.93	5.37e-02	0.77	4.39e-01
HLA-DQA2	6	32741391	32747198	83	0.24	-10.24	1.34e-24	0.10	9.19e-01	0.80	4.23e-01
MRVI1	11	10573091	10693988	65	0.035	4.38	1.18e-05	-1.50	1.34e-01	-1.45	1.48e-01
ERBB3	12	56076799	56103505	60	0.018	-4.26	2.05e-05	-1.16	2.46e-01	-0.57	5.72e-01
HEXIM1	17	45148475	45152099	29	0.017	6.30	2.94e-10	-0.60	5.45e-01	-1.14	2.56e-01
HMHA1	19	1065923	1086628	24	0.072	5.19	2.09e-07	1.83	6.75e-02	1.59	1.11e-01
KLK11	19	51022216	51028039	35	0.18	-4.67	3.07e-06	-1.20	2.30e-01	NA	NA

### Sheet: supplementary_table_8
Supplementary Table 8. Results of the association analysis between the predicted IL1R1 levels and several clinical phenotypes in GACRS and CAMP. See Supplementary Table 1 for more details about the phenotypes.
GACRS: The Genetics Epidemiology of Asthma in Costa Rica Study; CAMP: Childhood Asthma Management Program.
Phenotype	beta GACRS	p-value GACRS	beta CAMP	p-value CAMP	beta Meta-analysis	p-value Meta-analysis
LP20	-3.88e-02	3.48e-01	7.87e-02	1.70e-01	1.42e-03	9.66e-01
LP20_binary	-1.13e-01	3.32e-01	6.20e-01	3.50e-02	-1.36e-02	9.00e-01
BDbinary	-1.90e-01	5.39e-02	-1.61e-01	2.25e-01	-1.80e-01	2.32e-02
HayFever	-1.35e-01	7.64e-02	-1.14e-01	5.25e-01	-1.32e-01	6.01e-02
HOSP	1.90e-03	9.84e-01	-4.14e-02	8.39e-01	-6.08e-03	9.45e-01
log10ige	9.55e-03	7.80e-01	-7.30e-02	1.86e-01	-1.34e-02	6.44e-01
IgE150	5.94e-02	4.45e-01	-1.56e-01	2.01e-01	-3.04e-03	9.63e-01
log10eos	1.04e-02	7.64e-01	-7.26e-02	2.02e-01	-1.20e-02	6.83e-01
EOS300	4.74e-02	5.32e-01	-2.44e-01	4.87e-02	-3.22e-02	6.19e-01
SPT_Cont	-8.08e-03	8.15e-01	-1.36e-01	1.18e-02	-4.56e-02	1.16e-01
SPT_Bin	-5.70e-02	5.79e-01	-1.70e-01	3.07e-01	-8.82e-02	3.13e-01
fev1pre	-2.44e-02	1.97e-01	2.07e-02	4.62e-01	-1.04e-02	5.09e-01
fev1post	-3.37e-02	5.72e-02	1.17e-02	6.17e-01	-1.71e-02	2.24e-01
fvcpre	-4.92e-03	7.73e-01	6.26e-03	7.73e-01	-6.31e-04	9.62e-01
fvcpost	-1.74e-02	2.97e-01	-2.43e-03	9.11e-01	-1.19e-02	3.70e-01
fev1fvcpre	-6.66e-02	4.91e-02	3.32e-02	5.52e-01	-3.97e-02	1.69e-01
fev1fvcpost	-5.81e-02	8.54e-02	5.78e-02	2.94e-01	-2.64e-02	3.59e-01
fef2575pre	-5.64e-02	4.37e-02	6.25e-02	2.10e-01	-2.79e-02	2.52e-01
fef2575post	-7.20e-02	6.81e-03	5.07e-02	2.81e-01	-4.22e-02	6.75e-02
fef2575fvcpre	-6.60e-02	5.03e-02	4.77e-02	3.98e-01	-3.61e-02	2.12e-01
fef2575fvcpost	-6.91e-02	4.05e-02	3.58e-02	5.25e-01	-4.14e-02	1.52e-01
